# Remdesivir induced viral RNA and subgenomic RNA suppression, and evolution of viral variants in SARS-CoV-2 infected patients

**DOI:** 10.1101/2020.11.18.20230599

**Authors:** Florencia A.T. Boshier, Juanita Pang, Justin Penner, Joseph Hughes, Matthew Parker, James Shepherd, Nele Alders, Alasdair Bamford, Louis Grandjean, Stephanie Grunewald, James Hatcher, Timothy Best, Caroline Dalton, Patricia Dyal Bynoe, Claire Frauenfelder, Jutta Köeglmeier, Phoebe Myerson, Sunando Roy, Rachel Williams, The COVID-19 Genomics UK (COG-UK) consortium, Emma C Thomson, Thushan I de Silva, Richard A. Goldstein, Judith Breuer

## Abstract

While changes in SARS-CoV-2 viral load over time have been documented, detailed information on the impact of remdesivir and how it might alter intra-host viral evolution is limited. Sequential viral loads and deep sequencing of SARS-CoV-2 recovered from the upper respiratory tract of hospitalised children revealed that remdesivir treatment suppressed viral RNA levels in one patient but not in a second infected with an identical strain. Evidence of drug resistance to explain this difference was not found. Reduced levels of subgenomic (sg) RNA during treatment of the second patient, suggest an additional effect of remdesivir on viral replication that is independent of viral RNA levels. Haplotype reconstruction uncovered persistent SARS-CoV-2 variant genotypes in four patients. We conclude that these are likely to have arisen from within-host evolution, and not co-transmission, although superinfection cannot be excluded in one case. Sample-to-sample heterogeneity in the abundances of variant genotypes is best explained by the presence of discrete viral populations in the lung with incomplete population sampling in diagnostic swabs. Such compartmentalisation is well described in serious lung infections caused by influenza and *Mycobacterium tuberculosis* and has been associated with poor drug penetration, suboptimal treatment and drug resistance. Our data provide evidence that remdesivir is able to suppress SARS-CoV-2 replication *in vivo* but that its efficacy may be compromised by factors reducing penetration into the lung. Based on data from influenza and *Mycobacterium tuberculosis* lung infections we conclude that early use of remdesivir combined with other agents should now be evaluated.

**Summary Sentence:** Deep sequencing of longitudinal samples from SARS-CoV-2 infected paediatric patients identifies evidence of remdesivir-associated inhibition of viral replication *in vivo* and uncovers evidence of within host evolution of distinct viral genotypes.
