## Supplementary Table 1 for "Remdesivir induced viral RNA and subgenomic RNA suppression, and evolution of viral variants in SARS-CoV-2 infected patients"

### Sheet: forsupp
Sample	Total Reads	%OTR	%GenCov	MRD
A0	731706	98.76	100	4930.88
A1	2193974	95.08	100	11151.3
A5	594560	82.55	100	2943.24
A6	464828	35.44	100	993.63
A7	802482	74.21	100	3619.58
A8	873254	72.41	100	3402.06
A9	1881892	71.66	100	6297.22
A10	570828	4.28	100	110.98
A11	798534	80.73	100	3907.47
B0	1787000	82.09	100	5690.91
B5	665708	95.01	100	4201.23
B9	724498	2.59	100	110.95
C0	2278526	65.61	100	7609.23
C7	806834	0.59	94	14.51
C9	995204	1.81	100	56.53
C15	664308	89.94	100	3429.82
C22	928124	95.73	100	5600.63
D2	609542	90.71	100	2994.43
D5	801270	29.28	100	1095.08
D6	954802	72.22	100	2536.43
D7	1568860	49.47	100	3885.51
D15	760522	18.82	100	845.51
D18	718890	0.31	97	11.67
E0	978700	97.88	100	6518.63
E6	805586	47.71	100	1902.57
E13	566276	23.85	100	634.21
E31	789126	95.41	100	4245.09
E35	652686	10.07	100	201.92
F0	860672	92.65	100	3147.93
F7	827526	92.61	100	4576.45
G0	692994	33.49	100	1451.84
G2	732386	4.15	100	173.76
G3	1118000	62.07	100	3562.72
G4	785282	26.99	100	1196.39
G5	650688	13.61	100	469.65
G6	675978	58.11	100	1785.21
G8	1013712	39.11	100	2213.81
G9	789836	2.61	100	100.39
G10	800220	89.82	100	3950.29
G14	806826	96.35	100	3863.51
H0	775610	98.66	100	5007.89
H1	722152	95.83	100	4604.08
H2	582994	96.02	100	3368.41
H3	781454	91.03	100	4409.01
H4	814272	93.96	100	5136.56
H5	771862	95.95	100	4907.38
H6	735094	93.71	100	4350.28
H7	769472	76.71	100	2418.67
H8	731932	36.72	100	1303.33
H9	800802	14.56	100	550.63
H10	874846	8.38	100	321.41
H12	722368	1.61	100	67.85
I2	905858	78.31	100	2385.36
I10	775762	98.11	100	3870.98
