## Supplementary Table 3 for "Remdesivir induced viral RNA and subgenomic RNA suppression, and evolution of viral variants in SARS-CoV-2 infected patients"

### Sheet: merged final
Sample	Position	gene	1st Time Point Consensus (Ref)	Variants	Total Reads	Variants Reads	Variants Reads Frequency	Ref Codon	Ref Protein	Var Codon	Var Protein	Climb Seq with this Variant
A0	9438	ORF1ab (nsp4, ORF1a polyprotein)	T	C	2048	103	0.05	ATA	I	ACA	T	5239
A0	10776	ORF1ab (nsp5, 3C-like proteinase, ORF1a polyprotein)	T	C	2511	160	0.06	CTT	L	CCT	P	5348
A0	29859	3'UTR	T	C	385	14	0.04					1
A0	29867	3'UTR	T	C	177	10	0.06					0
A1	9165	ORF1ab (nsp4, ORF1a polyprotein)	C	T	4949	395	0.0798	ACC	T	ATC	I	52
A1	9438	ORF1ab (nsp4, ORF1a polyprotein)	T	C	2463	1022	0.4149	ATA	I	ACA	T	5239
A1	9479	ORF1ab (nsp4, ORF1a polyprotein)	G	T	1935	168	0.0868	GGT	G	TGT	C	47
A1	9491	ORF1ab (nsp4, ORF1a polyprotein)	C	T	1837	368	0.2003	CAT	H	TAT	Y	103
A1	11970	ORF1ab (nsp7, ORF1a polyprotein)	A	G	6089	309	0.0507	AAA	K	AGA	R	1
A1	20480	ORF1ab (nsp15, endoRNAse)	C	T	4316	260	0.0602	TCA	S	TTA	L	13
A1	10776	ORF1ab (nsp5, 3C-like proteinase, ORF1a polyprotein)	T	C			1	CTT	L	CCT	P	5348
A5	9438	ORF1ab (nsp4, ORF1a polyprotein)	T	C	1198	532	0.4441	ATA	I	ACA	T	5239
A5	9479	ORF1ab (nsp4, ORF1a polyprotein)	G	T	1012	190	0.1877	GGT	G	TGT	C	47
A5	10341	ORF1ab (nsp5, 3C-like proteinase, ORF1a polyprotein)	C	T	1600	33	0.0206	CCT	P	CTT	L	7
A5	10776	ORF1ab (nsp5, 3C-like proteinase, ORF1a polyprotein)	T	C	1918	1256	0.6548	CTT	L	CCT	P	5348
A5	18015	ORF1ab (nsp13, helicase)	A	G	1324	29	0.0219	CCA	P	CCG	P	2
A5	26776	M	C	T	2876	71	0.0247	GCT	A	GTT	V	10
A6	9165	ORF1ab (nsp4, ORF1a polyprotein)	C	T	328	8	0.02	ACC	T	ATC	I	52
A6	9438	ORF1ab (nsp4, ORF1a polyprotein)	T	C	271	145	0.54	ATA	I	ACA	T	5239
A6	9479	ORF1ab (nsp4, ORF1a polyprotein)	G	T	245	54	0.22	GGT	G	TGT	C	47
A6	9491	ORF1ab (nsp4, ORF1a polyprotein)	C	T	224	12	0.05	CAT	H	TAT	Y	103
A6	10341	ORF1ab (nsp5, 3C-like proteinase, ORF1a polyprotein)	C	T	404	12	0.03	CCT	P	CTT	L	7
A6	10776	ORF1ab (nsp5, 3C-like proteinase, ORF1a polyprotein)	T	C	402	271	0.67	CTT	L	CCT	P	5348
A6	15216	ORF1ab (nsp12, RNA-dependent RNA polymerase)	C	T	442	12	0.03	AGC	S	AGT	S	23
A6	17245	ORF1ab (nsp13, helicase)	C	T	481	14	0.03	CGT	R	TGT	C	5
A6	26776	M	C	T	832	24	0.03	GCT	A	GTT	V	10
A7	635	ORF1ab (nsp1, leader protein, ORF1a polyprotein)	C	T	2213	101	0.05	CGT	R	TGT	C	314
A7	4475	ORF1ab (nsp3, ORF1a polyprotein)	C	T	1290	41	0.03	CGT	R	TGT	C	12
A7	9438	ORF1ab (nsp4, ORF1a polyprotein)	T	C	1142	1053	0.92	ATA	I	ACA	T	5239
A7	9479	ORF1ab (nsp4, ORF1a polyprotein)	G	T	1068	64	0.06	GGT	G	TGT	C	47
A7	10341	ORF1ab (nsp5, 3C-like proteinase, ORF1a polyprotein)	C	T	1558	35	0.02	CCT	P	CTT	L	7
A7	17410	ORF1ab (nsp13, helicase)	C	T	2316	71	0.03	CGT	R	TGT	C	95
A7	28253	ORF8	C	T	3727	153	0.04	TTC	F	TTT	F	389
A7	29859	3'UTR	T	C	329	11	0.03					1
A7	10776	ORF1ab (nsp5, 3C-like proteinase, ORF1a polyprotein)	T	C			1	CTT	L	CCT	P	5348
A8	635	ORF1ab (nsp1, leader protein, ORF1a polyprotein)	C	T	2960	131	0.0443	CGT	R	TGT	C	314
A8	9438	ORF1ab (nsp4, ORF1a polyprotein)	T	C	1847	1377	0.7455	ATA	I	ACA	T	5239
A8	10776	ORF1ab (nsp5, 3C-like proteinase, ORF1a polyprotein)	T	C	2949	2596	0.8803	CTT	L	CCT	P	5348
A8	11970	ORF1ab (nsp7, ORF1a polyprotein)	A	G	2534	113	0.0446	AAA	K	AGA	R	1
A8	22452	S	C	T	1847	41	0.0222	TCA	S	TTA	L	66
A8	28253	ORF8	C	T	4607	99	0.0215	TTC	F	TTT	F	389
A9	9438	ORF1ab (nsp4, ORF1a polyprotein)	T	C	1087	408	0.3753	ATA	I	ACA	T	5239
A9	10776	ORF1ab (nsp5, 3C-like proteinase, ORF1a polyprotein)	T	C	1534	677	0.4413	CTT	L	CCT	P	5348
A11	9438	ORF1ab (nsp4, ORF1a polyprotein)	T	C	871	370	0.42	ATA	I	ACA	T	5239
A11	10776	ORF1ab (nsp5, 3C-like proteinase, ORF1a polyprotein)	T	C	1869	844	0.45	CTT	L	CCT	P	5348
A11	29859	3'UTR	T	C	389	17	0.04					1
A11	29867	3'UTR	T	C	168	8	0.05					0
B0	21138	ORF1ab (nsp 16, GU280_gp01)	G	A	1936	80	0.0413	AAG	K	AAA	K	2
B5	6633	ORF1ab (nsp3, ORF1a polyprotein)	C	T	1391	114	0.082	GCT	A	GTT	V	13
B5	17906	ORF1ab (nsp13, helicase)	A	G	2562	575	0.2244	AAT	N	AGT	S	8
B5	25513	ORF3a	C	T	2271	153	0.0674	CTC	L	TTC	F	15
B9	17906	ORF1ab (nsp13, helicase)	A	G	50	16	0.32	AAT	N	AGT	S	8
C0	26681	M	C	T	2398	218	0.0909	TTC	F	TTT	F	89
C15	7273	ORF1ab (nsp3, ORF1a polyprotein)	G	T	1002	69	0.0689	AGG	R	AGT	S	32
C15	16184	ORF1ab (nsp12, RNA-dependent RNA polymerase)	A	G	2310	68	0.0294	TAT	Y	TGT	C	4
C15	16375	ORF1ab (nsp13, helicase)	C	T	2327	54	0.0232	CCG	P	TCG	S	56
C15	18661	ORF1ab (nsp14, GU280_gp01)	T	A	2027	152	0.075	TGT	C	AGT	S	2
D6	1394	ORF1ab (nsp2, ORF1a polyprotein)	G	T	480	11	0.02	GAA	E	TAA	*	7
D6	4364	ORF1ab (nsp3, ORF1a polyprotein)	A	T	379	16	0.04	ATT	I	TTT	F	1
D6	11357	ORF1ab (nsp6, ORF1a polyprotein)	A	T	567	41	0.07	AGA	R	TGA	*	35
D6	13564	ORF1ab (nsp12, RNA-dependent RNA polymerase)	G	A	517	16	0.03	GTA	V	ATA	I	0
D6	20055	ORF1ab (nsp15, endoRNAse)	A	G	598	22	0.04	GAA	E	GAG	E	6
D6	21145	ORF1ab (GU280_gp01)	C	T	659	31	0.05	CTT	L	TTT	F	33
D6	22227	S	C	T	321	18	0.06	GCT	A	GTT	V	23
D6	27583	ORF7a	G	C	938	19	0.02	GCT	A	CCT	P	1
D7	22227	S	C	T	536	14	0.03	GCT	A	GTT	V	23
D7	29859	3'UTR	T	C	239	16	0.07					1
E0	4475	ORF1ab (nsp3, ORF1a polyprotein)	C	T	3092	62	0.02	CGT	R	TGT	C	12
E0	18102	ORF1ab (GU280_gp01)	A	G	3863	89	0.02	ACA	T	ACG	T	1
E0	22226	S	G	T	2431	125	0.05	GCT	A	TCT	S	19
E0	29859	3'UTR	T	C	445	17	0.04					1
E6	4475	ORF1ab (nsp3, ORF1a polyprotein)	C	T	497	10	0.02	CGT	R	TGT	C	12
E6	26531	M	T	C	566	16	0.03	GGT	G	GGC	G	0
E13	25969	ORF3a	T	G	147	23	0.16	TGG	W	GGG	G	1
E13	26531	M	T	C	70	13	0.19	GGT	G	GGC	G	0
E31	18102	ORF1ab (GU280_gp01)	A	G	1916	343	0.18	ACA	T	ACG	T	1
E31	29859	3'UTR	T	C	329	10	0.03					1
F0	1641	ORF1ab (nsp2, ORF1a polyprotein)	T	C	575	16	0.03	GTC	V	GCC	A	3
F0	1683	ORF1ab (nsp2, ORF1a polyprotein)	T	C	328	10	0.03	ATC	I	ACC	T	6
F0	2545	ORF1ab (nsp2, ORF1a polyprotein)	T	C	676	14	0.02	ACT	T	ACC	T	1
F0	29859	3'UTR	T	C	327	19	0.06					1
F7	6956	ORF1ab (nsp3, ORF1a polyprotein)	N	A	199	198	0.99	ATT	I	ATT	I	5346
F7	8882	ORF1ab (nsp4, ORF1a polyprotein)	A	G	2984	514	0.17	ATA	I	GTA	V	2
F7	18090	ORF1ab (GU280_gp01)	G	T	2574	365	0.14	GGG	G	GGT	G	6
F7	22498	S	C	T	1750	276	0.16	ATC	I	ATT	I	5
G0	4475	ORF1ab (nsp3, ORF1a polyprotein)	C	T	463	11	0.02	CGT	R	TGT	C	12
G0	6195	ORF1ab (nsp3, ORF1a polyprotein)	C	T	791	31	0.04	CCC	P	CTC	L	6
G3	5914	ORF1ab (nsp3, ORF1a polyprotein)	A	G	1079	164	0.152	AAA	K	AAG	K	2
G3	13019	ORF1ab (nsp9, ORF1a polyprotein)	C	T	1712	107	0.0625	CTA	L	TTA	L	22
G3	21600	S	G	T	1678	43	0.0256	AGT	S	ATT	I	5
G3	27591	ORF7a	T	C	1371	31	0.0226	GCT	A	GCC	A	0
G3	29290	N	G	T	2347	48	0.0205	TTG	L	TTT	F	11
G8	6195	ORF1ab (nsp3, ORF1a polyprotein)	C	T	894	24	0.03	CCC	P	CTC	L	6
G8	26907	M	C	T	1980	75	0.04	CTG	L	TTG	L	23
G8	27591	ORF7a	T	C	641	25	0.04	GCT	A	GCC	A	0
G8	29290	N	G	T	2161	90	0.04	TTG	L	TTT	F	11
G8	29859	3'UTR	T	C	327	10	0.03					1
G10	17550	ORF1ab (nsp13, helicase)	C	T	2286	333	0.15	CTC	L	CTT	L	34
G10	27591	ORF7a	T	C	1019	43	0.04	GCT	A	GCC	A	0
G10	29290	N	G	T	2678	174	0.07	TTG	L	TTT	F	11
G10	29859	3'UTR	T	C	264	12	0.05					1
G14	19854	ORF1ab (nsp15, endoRNAse)	C	T	2247	51	0.02	GAC	D	GAT	D	1
G14	27591	ORF7a	T	C	1161	77	0.07	GCT	A	GCC	A	0
G14	29290	N	G	T	3638	235	0.06	TTG	L	TTT	F	11
G14	29859	3'UTR	T	C	318	15	0.05					1
H0	763	ORF1ab (nsp1, leader protein, ORF1a polyprotein)	C	T	3042	72	0.02	AGC	S	AGT	S	4
H0	2485	ORF1ab (nsp2, ORF1a polyprotein)	C	T	2527	128	0.05	ATC	I	ATT	I	19
H0	3096	ORF1ab (nsp3, ORF1a polyprotein)	T	C	2675	1070	0.4	TTA	L	TCA	S	5200
H0	9430	ORF1ab (nsp4, ORF1a polyprotein)	C	T	1883	44	0.02	ATC	I	ATT	I	145
H0	15396	ORF1ab (nsp12, RNA-dependent RNA polymerase)	C	T	3680	178	0.05	TTC	F	TTT	F	6
H0	16308	ORF1ab (nsp13, helicase)	T	C	2892	1086	0.38	TTT	F	TTC	F	5348
H0	18728	ORF1ab (GU280_gp01)	C	T	2723	229	0.08	TCT	S	TTT	F	1
H0	19671	ORF1ab (nsp15, endoRNAse)	G	A	2785	1220	0.44	GGG	G	GGA	G	5348
H0	28253	ORF8	C	T	5255	1216	0.23	TTC	F	TTT	F	389
H0	29859	3'UTR	T	C	526	23	0.04					1
H0	29867	3'UTR	T	C	254	14	0.06					0
H1	313	ORF1ab (nsp1, leader protein, ORF1a polyprotein)	C	T	2534	200	0.08	CTC	L	CTT	L	83
H1	763	ORF1ab (nsp1, leader protein, ORF1a polyprotein)	C	T	3526	95	0.03	AGC	S	AGT	S	4
H1	2485	ORF1ab (nsp2, ORF1a polyprotein)	C	T	2170	118	0.05	ATC	I	ATT	I	19
H1	3096	ORF1ab (nsp3, ORF1a polyprotein)	T	C	2506	600	0.24	TTA	L	TCA	S	5200
H1	8836	ORF1ab (nsp4, ORF1a polyprotein)	C	T	3631	279	0.08	GTC	V	GTT	V	9
H1	9430	ORF1ab (nsp4, ORF1a polyprotein)	C	T	2492	208	0.08	ATC	I	ATT	I	145
H1	9561	ORF1ab (nsp4, ORF1a polyprotein)	C	T	1677	43	0.03	TCA	S	TTA	L	37
H1	15396	ORF1ab (nsp12, RNA-dependent RNA polymerase)	C	T	3700	473	0.13	TTC	F	TTT	F	6
H1	16308	ORF1ab (nsp13, helicase)	T	C	3267	704	0.22	TTT	F	TTC	F	5348
H1	18728	ORF1ab (GU280_gp01)	C	T	3843	484	0.13	TCT	S	TTT	F	1
H1	19671	ORF1ab (nsp15, endoRNAse)	G	A	2702	641	0.24	GGG	G	GGA	G	5348
H1	25521	ORF3a	C	T	3398	97	0.03	TTC	F	TTT	F	217
H1	28253	ORF8	C	T	3939	1270	0.32	TTC	F	TTT	F	389
H2	313	ORF1ab (nsp1, leader protein, ORF1a polyprotein)	C	T	2075	60	0.03	CTC	L	CTT	L	83
H2	763	ORF1ab (nsp1, leader protein, ORF1a polyprotein)	C	T	2596	82	0.03	AGC	S	AGT	S	4
H2	2485	ORF1ab (nsp2, ORF1a polyprotein)	C	T	1682	101	0.06	ATC	I	ATT	I	19
H2	3096	ORF1ab (nsp3, ORF1a polyprotein)	T	C	1816	143	0.08	TTA	L	TCA	S	5200
H2	5183	ORF1ab (nsp3, ORF1a polyprotein)	C	T	1726	49	0.03	CCT	P	TCT	S	41
H2	8836	ORF1ab (nsp4, ORF1a polyprotein)	C	T	2393	85	0.04	GTC	V	GTT	V	9
H2	9430	ORF1ab (nsp4, ORF1a polyprotein)	C	T	1531	55	0.04	ATC	I	ATT	I	145
H2	9561	ORF1ab (nsp4, ORF1a polyprotein)	C	T	802	35	0.04	TCA	S	TTA	L	37
H2	14790	ORF1ab (nsp12, RNA-dependent RNA polymerase)	C	T	1747	41	0.02	ATC	I	ATT	I	59
H2	15396	ORF1ab (nsp12, RNA-dependent RNA polymerase)	C	T	2761	263	0.1	TTC	F	TTT	F	6
H2	16308	ORF1ab (nsp13, helicase)	T	C	1804	143	0.08	TTT	F	TTC	F	5348
H2	18728	ORF1ab (GU280_gp01)	C	T	2159	492	0.23	TCT	S	TTT	F	1
H2	19671	ORF1ab (nsp15, endoRNAse)	G	A	1989	187	0.09	GGG	G	GGA	G	5348
H2	25521	ORF3a	C	T	1839	94	0.05	TTC	F	TTT	F	217
H2	28253	ORF8	C	T	3825	1723	0.45	TTC	F	TTT	F	389
H3	2485	ORF1ab (nsp2, ORF1a polyprotein)	C	T	2430	112	0.05	ATC	I	ATT	I	19
H3	3096	ORF1ab (nsp3, ORF1a polyprotein)	T	C	2524	650	0.26	TTA	L	TCA	S	5200
H3	7420	ORF1ab (nsp3, ORF1a polyprotein)	C	T	1558	64	0.04	ATC	I	ATT	I	37
H3	12286	ORF1ab (nsp8, ORF1a polyprotein)	A	G	2345	96	0.04	CAA	Q	CAG	Q	2
H3	15396	ORF1ab (nsp12, RNA-dependent RNA polymerase)	C	T	3177	136	0.04	TTC	F	TTT	F	6
H3	16308	ORF1ab (nsp13, helicase)	T	C	2652	652	0.25	TTT	F	TTC	F	5348
H3	18728	ORF1ab (GU280_gp01)	C	T	2365	610	0.26	TCT	S	TTT	F	1
H3	19671	ORF1ab (nsp15, endoRNAse)	G	A	2540	711	0.28	GGG	G	GGA	G	5348
H3	25521	ORF3a	C	T	2410	58	0.02	TTC	F	TTT	F	217
H3	28253	ORF8	C	T	5175	2137	0.41	TTC	F	TTT	F	389
H3	29859	3'UTR	T	C	524	24	0.05					1
H3	29867	3'UTR	T	C	256	11	0.04					0
H4	375	ORF1ab (nsp1, leader protein, ORF1a polyprotein)	A	C	2530	101	0.04	GAG	E	GCG	A	2
H4	3096	ORF1ab (nsp3, ORF1a polyprotein)	T	C	2877	2508	0.87	TTA	L	TCA	S	5200
H4	16308	ORF1ab (nsp13, helicase)	T	C	3335	2870	0.86	TTT	F	TTC	F	5348
H4	19671	ORF1ab (nsp15, endoRNAse)	G	A	3288	2910	0.88	GGG	G	GGA	G	5348
H4	25430	ORF3a	T	C	3008	73	0.02	TTA	L	TCA	S	4
H4	28253	ORF8	C	T	5123	543	0.11	TTC	F	TTT	F	389
H4	28697	N	C	T	4460	96	0.02	CCA	P	TCA	S	16
H4	29859	3'UTR	T	C	480	19	0.04					1
H5	3096	ORF1ab (nsp3, ORF1a polyprotein)	T	C	3017	3014	1	TTA	L	TCA	S	5200
H5	7844	ORF1ab (nsp3, ORF1a polyprotein)	C	T	2172	97	0.04	CTG	L	TTG	L	3
H5	16308	ORF1ab (nsp13, helicase)	T	C	2767	2765	1	TTT	F	TTC	F	5348
H5	19671	ORF1ab (nsp15, endoRNAse)	G	A	2964	2963	1	GGG	G	GGA	G	5348
H5	24374	S	C	T	2208	84	0.04	CTT	L	TTT	F	51
H5	25430	ORF3a	T	C	2895	82	0.03	TTA	L	TCA	S	4
H5	27009	M	G	A	3949	199	0.05	GAC	D	AAC	N	2
H5	27799	ORF7b	C	T	1736	36	0.02	GCC	A	GTC	V	1
H5	29859	3'UTR	T	C	554	20	0.04					1
H6	3096	ORF1ab (nsp3, ORF1a polyprotein)	T	C	2543	2539	1	TTA	L	TCA	S	5200
H6	9352	ORF1ab (nsp4, ORF1a polyprotein)	T	C	1749	76	0.04	AAT	N	AAC	N	3
H6	16308	ORF1ab (nsp13, helicase)	T	C	2463	2463	1	TTT	F	TTC	F	5348
H6	19671	ORF1ab (nsp15, endoRNAse)	G	A	2637	2631	1	GGG	G	GGA	G	5348
H6	25430	ORF3a	T	C	2089	62	0.03	TTA	L	TCA	S	4
H6	27799	ORF7b	C	T	1638	35	0.02	GCC	A	GTC	V	1
H6	27925	ORF8	C	T	2543	1112	0.44	ACA	T	ATA	I	31
H6	28220	ORF8	A	G	4749	308	0.06	TTA	L	TTG	L	2
H6	29859	3'UTR	T	C	351	10	0.03					1
H7	3096	ORF1ab (nsp3, ORF1a polyprotein)	T	C	632	150	0.24	TTA	L	TCA	S	5200
H7	14348	ORF1ab (nsp12, RNA-dependent RNA polymerase)	A	G	256	8	0.03	GAT	D	GGT	G	1
H7	15396	ORF1ab (nsp12, RNA-dependent RNA polymerase)	C	T	1107	41	0.04	TTC	F	TTT	F	6
H7	16308	ORF1ab (nsp13, helicase)	T	C	436	94	0.22	TTT	F	TTC	F	5348
H7	18728	ORF1ab (GU280_gp01)	C	T	773	386	0.5	TCT	S	TTT	F	1
H7	19671	ORF1ab (nsp15, endoRNAse)	G	A	452	92	0.2	GGG	G	GGA	G	5348
H7	25521	ORF3a	C	T	1138	31	0.03	TTC	F	TTT	F	217
H7	27687	ORF7a	T	C	364	8	0.02	TCT	S	TCC	S	0
H7	27864	ORF7b	C	A	217	8	0.04	CAT	H	AAT	N	1
H7	28253	ORF8	C	T	3294	713	0.22	TTC	F	TTT	F	389
H8	34	5'UTR	A	T	270	8	0.03					0
H8	3096	ORF1ab (nsp3, ORF1a polyprotein)	T	C	482	481	1	TTA	L	TCA	S	5200
H8	7334	ORF1ab (nsp3, ORF1a polyprotein)	C	T	236	16	0.07	CAT	H	TAT	Y	6
H8	10252	ORF1ab (nsp5, 3C-like proteinase, ORF1a polyprotein)	C	T	431	18	0.04	TTC	F	TTT	F	13
H8	16308	ORF1ab (nsp13, helicase)	T	C	481	481	1	TTT	F	TTC	F	5348
H8	19671	ORF1ab (nsp15, endoRNAse)	G	A	482	481	1	GGG	G	GGA	G	5348
H8	25430	ORF3a	T	C	474	57	0.12	TTA	L	TCA	S	4
H9	1467	ORF1ab (nsp2, ORF1a polyprotein)	G	T	181	9	0.05	GGT	G	GTT	V	4
H9	3096	ORF1ab (nsp3, ORF1a polyprotein)	T	C	166	166	1	TTA	L	TCA	S	5200
H9	9223	ORF1ab (nsp4, ORF1a polyprotein)	C	T	189	19	0.1	CAC	H	CAT	H	86
H9	11884	ORF1ab (nsp7, ORF1a polyprotein)	C	T	185	24	0.13	CTC	L	CTT	L	1
H9	15470	ORF1ab (nsp12, RNA-dependent RNA polymerase)	C	T	293	24	0.08	CCA	P	CTA	L	8
H9	16308	ORF1ab (nsp13, helicase)	T	C	217	217	1	TTT	F	TTC	F	5348
H9	18078	ORF1ab (GU280_gp01)	G	T	167	15	0.09	AAG	K	AAT	N	8
H9	19671	ORF1ab (nsp15, endoRNAse)	G	A	236	236	1	GGG	G	GGA	G	5348
H9	22331	S	G	A	130	15	0.12	GGT	G	AGT	S	0
H10	3096	ORF1ab (nsp3, ORF1a polyprotein)	T	C	90	90	1	TTA	L	TCA	S	5200
H10	3763	ORF1ab (nsp3, ORF1a polyprotein)	A	C	84	10	0.12	GTA	V	GTC	V	0
H10	9165	ORF1ab (nsp4, ORF1a polyprotein)	C	T	83	25	0.3	ACC	T	ATC	I	52
H10	10592	ORF1ab (nsp5, 3C-like proteinase, ORF1a polyprotein)	A	T	75	17	0.23	AAC	N	TAC	Y	3
H10	14083	ORF1ab (nsp12, RNA-dependent RNA polymerase)	A	G	115	17	0.15	AAC	N	GAC	D	2
H10	16308	ORF1ab (nsp13, helicase)	T	C	88	88	1	TTT	F	TTC	F	5348
H10	19671	ORF1ab (nsp15, endoRNAse)	G	A	94	94	1	GGG	G	GGA	G	5348
H12	28253	ORF8	C	T	61	49	0.8	TTC	F	TTT	F	389
I2	57	5'UTR	A	G	1105	35	0.03					0
I2	376	ORF1ab (nsp1, leader protein, ORF1a polyprotein)	T	G	343	50	0.15	GAT	D	GAG	E	5310
I2	4475	ORF1ab (nsp3, ORF1a polyprotein)	C	T	357	9	0.03	CGT	R	TGT	C	12
I2	4480	ORF1ab (nsp3, ORF1a polyprotein)	A	C	363	8	0.02	AAA	K	AAC	N	0
I2	9001	ORF1ab (nsp4, ORF1a polyprotein)	T	A	449	10	0.02	GCT	A	GCA	A	0
I2	12319	ORF1ab (nsp8, ORF1a polyprotein)	T	C	488	17	0.03	TCT	S	TCC	S	7
I2	12382	ORF1ab (nsp8, ORF1a polyprotein)	G	C	545	24	0.04	AAG	K	AAC	N	0
I2	14190	ORF1ab (nsp12, RNA-dependent RNA polymerase)	T	A	344	10	0.03	GCT	A	GCA	A	2
I2	14545	ORF1ab (nsp12, RNA-dependent RNA polymerase)	A	T	394	21	0.05	AAG	K	TAG	*	2
I2	18904	ORF1ab (GU280_gp01)	C	T	531	19	0.04	CGT	R	TGT	C	15
I2	19145	ORF1ab (GU280_gp01)	C	T	471	16	0.03	TCT	S	TTT	F	22
I2	23584	S	T	A	491	24	0.05	TAT	Y	TAA	*	27
I2	23997	S	C	T	389	71	0.18	CCA	P	CTA	L	14
I2	28221	ORF8	G	T	967	34	0.04	GAG	E	TAG	*	5
I2	28732	N	C	T	972	102	0.1	AAC	N	AAT	N	11
I10	376	ORF1ab (nsp1, leader protein, ORF1a polyprotein)	T	G	1335	1126	0.84	GAT	D	GAG	E	5310
I10	14874	ORF1ab (nsp12, RNA-dependent RNA polymerase)	G	T	1541	43	0.03	AAG	K	AAT	N	11
I10	18149	ORF1ab (GU280_gp01)	G	T	1405	448	0.32	GGT	G	GTT	V	36
I10	18788	ORF1ab (GU280_gp01)	C	T	1546	191	0.12	ACA	T	ATA	I	35
I10	21595	S	C	T	1438	145	0.1	GTC	V	GTT	V	15
I10	23253	S	A	T	1113	28	0.03	CAA	Q	CTA	L	2
I10	23997	S	C	T	1110	708	0.64	CCA	P	CTA	L	14
I10	28732	N	C	T	2374	1570	0.66	AAC	N	AAT	N	11
I10	29453	N	C	T	2180	181	0.08	CTT	L	TTT	F	1
I10	29774	3'UTR	C	T	1315	70	0.05					23
I10	29859	3'UTR	T	C	273	10	0.04					1
